# Genome-wide association studies identify genetic determinants of synucleinopathy biomarkers

**DOI:** 10.64898/2025.12.29.25343142

**Authors:** Emma N. Somerville, Lang Liu, Michael Ta, Hirotaka Iwaki, Konstantin Senkevich, Roy N. Alcalay, Ziv Gan-Or

## Abstract

**Objective:** α-synucleinopathies are clinically and biologically heterogeneous disorders lacking reliable biomarkers to assist with early diagnosis, disease progression, patient stratification, and therapeutic targeting. Genetic variation is known to impact biomarker levels, influencing their utility and interpretation in research and clinical settings. We aimed to identify common genetic modulators of biomarker levels implicated in α-synucleinopathy pathogenesis.

**Methods:** Genome-wide association studies (GWASs) were conducted on 63 CSF, plasma, and urine biomarkers in 581 individuals from the Parkinson’s Progression Markers Initiative (PPMI). Analyses were adjusted for age, sex, disease status, and principal components. PD- and DLB-risk loci associations were separately assessed for each GWAS.

**Results:** We confirm strong associations between urine bis(monoacylglycerol)phosphate (BMP) isoforms and the variants *LRRK2* p.G2019S and *GBA1* p.N370S, while providing support for BMPs use as a *LRRK2*-PD biomarker. CSF Aβ was significantly associated with an APOE ε4 allele, reinforcing its central role in amyloid regulation. Novel associations were detected between CSF ceramide isoforms the *MCF2L2* and *GMNN* loci, and between CSF tau and the *TP63* locus. Multiple PD risk loci, including *MAPT*, *SIPA1L2*, *MCCC1*, and *RAB29*, were associated with lysosomal lipid biomarkers, highlighting pathway-level convergence.

**Interpretation:** The present study reveals established and novel genetic modulators of potential α-synucleinopathy biomarkers, demonstrating that genetic background significantly shapes biomarker levels. These genetic influences should be accounted for when conducting biomarker-based research, clinical trials, or therapeutic development to ensure accurate interpretation and improve their translational relevance.
