## Supplementary Table 1 for "Genome-wide association studies identify genetic determinants of synucleinopathy biomarkers"

### Sheet: Sheet1
Supplementary Table 1. Averages and logistic regressions for biomarkers with Parkinson's disease status adjusted for age, sex, and 5 principal components
	PD Cases			Controls			Biomarker logistic regression with PD				Bold	nominal association
Marker	Mean	Median	SD	Mean	Median	SD	Beta	SE	Zscore	P	Green	Bonferroni-corrected association
SAA	1.90349	2	0.294648	1.07595	1	0.265759	5.16259	0.398173	12.9657	1.91472e-38
CSF pTau	1.1391	1.12149	0.150549	1.21339	1.19511	0.175872	-3.6644	0.652878	-5.61268	1.99214e-08
CSF aSyn	3.13971	3.13994	0.169632	3.2212	3.22986	0.166222	-3.25617	0.608755	-5.34889	8.84943e-08
CSF tTau	2.21095	2.1978	0.141944	2.27293	2.26095	0.161964	-3.60024	0.701868	-5.12951	2.90494e-07
Ab pTau	2.59532	2.62979	0.278414	2.5021	2.53327	0.312062	1.50772	0.356978	4.22358	2.40447e-05
CSF GL2 Total	2.463	2.39417	0.598229	2.2369	2.18	0.566905	0.775965	0.19248	4.03141	5.5443e-05
CSF Ab	2.91565	2.92578	0.17644	2.98326	2.98249	0.188227	-2.14259	0.551582	-3.88445	0.000102562
Plasma GL2 Total	3.86514	3.79125	0.941181	3.52375	3.44	0.894878	0.470538	0.121263	3.88029	0.00010433
Plasma GL2 C18	0.0655711	0.065	0.0163469	0.059561	0.05875	0.0148635	27.5813	7.29176	3.78253	0.000155241
Plasma GL2 C16	0.0747868	0.0725	0.0187115	0.0680872	0.0666667	0.018751	22.1409	6.13867	3.60679	0.000310003
Urine 2,2’-di-22:6 BMP	0.966579	0.91	0.462737	0.831488	0.83	0.350258	0.798446	0.246094	3.24448	0.00117667
Plasma GL2 C24-1	0.748799	0.72875	0.236011	0.681549	0.665	0.222553	1.49524	0.476552	3.13763	0.00170321
Plasma GL2 C22	0.198532	0.19	0.0581554	0.181896	0.18	0.0510713	6.20557	2.00644	3.09283	0.0019826
Urine total di-22:6 BMP	0.871204	0.84	0.39863	0.760068	0.73	0.292496	0.862192	0.283791	3.03812	0.00238057
Plasma Cer C20	0.0439216	0.0425	0.012487	0.0397595	0.04	0.0103343	28.5054	9.52969	2.99122	0.00277861
Plasma GL2 C24	0.279564	0.267083	0.0746364	0.262058	0.26	0.0711091	3.97211	1.49036	2.6652	0.00769428
CSF SM C24-1	56.6217	51.6713	22.4819	51.8489	50.1	14.4918	0.0153499	0.00591075	2.59695	0.00940566
CSF SM C22	71.5136	64.6904	31.4839	64.9712	62.53	19.167	0.0113119	0.00444887	2.54265	0.0110015
Plasma SM C16	58.7179	57.8417	11.755	56.0148	53.09	11.8222	0.0216708	0.00947364	2.28748	0.0221676
Plasma Cer C18	0.0351985	0.0333333	0.0121171	0.0319463	0.03	0.0106541	21.4304	9.37465	2.286	0.0222545
CSF Cer C18	2.10641	2.03	0.729554	2.24416	2.17	0.728856	-0.304678	0.13986	-2.17845	0.0293728
CSF GL2 C24-1	0.803091	0	1.29988	0.534765	0	0.792447	0.239701	0.110135	2.17643	0.0295235
CSF GL2 C16	0.698877	0	1.86948	0.365861	0	0.833276	0.242985	0.117519	2.06762	0.038676
Plasma Cer C16	0.0980784	0.0966667	0.0231309	0.0928132	0.09	0.019775	10.0476	4.86374	2.06582	0.0388459
GALC activity	5.27124	5.1056	2.18458	4.8363	4.62453	2.1833	0.100558	0.0502413	2.00151	0.0453377
Plasma Cer C24-1	0.755223	0.714167	0.235811	0.701756	0.673333	0.192574	0.949012	0.49187	1.9294	0.0536818
CSF SM C24	28.7917	28.025	15.439	26.2296	27.9267	11.769	0.0145542	0.007589	1.91781	0.0551353
CSF SM C23	19.7518	18.04	10.6263	18.1102	17.93	7.10849	0.0220457	0.0119796	1.84027	0.0657284
Plasma SM C24-1	21.3662	21.0671	4.84477	20.4827	19.6233	4.69212	0.04147	0.0231222	1.79351	0.0728906
CSF Cer C23	0.119453	0	0.263802	0.0819072	0	0.137151	1.31753	0.761501	1.73018	0.0835981
Plasma SM C18	12.3077	11.8863	2.97038	11.73	11.23	2.95972	0.0644425	0.0373742	1.72425	0.0846628
Urine total di-18:1 BMP	0.626742	0.63	0.399739	0.553126	0.58	0.385734	0.416532	0.243471	1.71081	0.0871162
CSF SM C20	68.3255	62.1638	26.8927	64.295	62.9067	16.5139	0.00839546	0.00498483	1.6842	0.0921425
Plasma GL2 C23	0.0516838	0.05	0.0170317	0.0490604	0.05	0.0159215	10.9909	6.90531	1.59166	0.11146
CSF Cer C22	0.39485	0.365833	0.251563	0.36278	0.355	0.141464	0.905766	0.63726	1.42134	0.155217
Plasma SM Total	179.594	175.9	37.7664	173.683	167.195	36.5341	0.0040797	0.00297921	1.36939	0.170877
Ab tTau	1.32215	1.33943	0.0762922	1.31658	1.34051	0.090715	1.70113	1.24863	1.3624	0.173073
CSF SM Total	644.267	599.52	241.429	617.996	609.352	153.415	0.00065738	0.00051895	1.26675	0.205244
GLA activity	4.89801	4.74228	1.66598	5.16626	4.88301	2.01735	-0.0769345	0.0622153	-1.23659	0.216241
CSF SM C16	199.576	180.996	86.9311	191.123	185.23	53.1575	0.00166258	0.00149795	1.1099	0.267042
CSF Cer C24-1	0.807794	0.735	0.443332	0.756885	0.72	0.284029	0.346479	0.314781	1.1007	0.271028
CSF Cer C16	0.345154	0.335833	0.136162	0.356857	0.35	0.111257	-0.780923	0.804802	-0.97033	0.331882
CSF Cer C24	0.654522	0.5375	0.722644	0.589715	0.546667	0.31385	0.287408	0.296978	0.967775	0.333157
Plasma SM C22	37.4084	36.7358	9.38216	36.4024	35.7	9.13835	0.00856565	0.0115479	0.741747	0.458241
Plasma Cer Total	2.96684	2.89	0.735007	2.88999	2.86667	0.60729	0.0914505	0.149603	0.611287	0.54101
Serum NfL	1.46208	1.47297	0.351641	1.46524	1.57742	0.380582	-0.151336	0.281234	-0.538113	0.590499
Plasma Cer C22	0.351493	0.34	0.0965197	0.342819	0.336667	0.0864817	0.542256	1.11125	0.487969	0.625572
ASM activity	12.3602	11.5615	4.42158	12.6533	11.7175	4.67725	-0.0107451	0.0221939	-0.484146	0.628283
Plasma Cer C23	0.331279	0.32	0.0949352	0.329989	0.326667	0.0847302	-0.522795	1.13081	-0.462317	0.643854
CSF nDNA B2M CN	10.6207	0	157.372	2.37548	0	20.9706	0.00101155	0.00226128	0.447336	0.654633
Plasma GL2 C20	4.81603	4.58115	1.53364	4.72134	4.51583	1.71503	0.0269916	0.0707216	0.38166	0.702713
CSF mtDNA ND1 CN	664.277	283	1070.57	616.881	287	1089.48	3.55763e-05	9.74319e-05	0.36514	0.715007
Plasma SM C20	19.0945	18.1775	6.11881	18.7325	17.9333	6.85457	0.00627057	0.0176364	0.355547	0.72218
Plasma Cer C24	1.35229	1.30833	0.352752	1.3496	1.32	0.307684	-0.0934137	0.301719	-0.309605	0.756861
CSF Cer C20	0.290637	0.292917	0.117123	0.293199	0.3	0.10004	-0.273825	0.930294	-0.294343	0.768496
CSF Hemoglobin	187.157	111.85	198.398	189.08	120.7	196.121	-0.000174903	0.000595871	-0.293526	0.76912
CSF SM C18	199.686	192.25	68.9592	201.418	198.5	51.4549	-0.000462804	0.00157829	-0.293231	0.769345
CSF mtDNA ND4 CN	540.881	250.5	835.635	514.104	267	900.785	2.9522e-05	0.000119962	0.246094	0.805609
Plasma SM C24	15.4248	15.2737	4.07163	15.1895	14.7575	4.20519	0.00563482	0.0255756	0.22032	0.825622
GAA activity	10.743	10.3901	3.34314	10.763	10.59	2.69581	0.00661555	0.0352879	0.187474	0.851289
CSF mtDNA del	21.7317	20.95	18.138	21.4529	21.6	16.3459	0.000966582	0.00575109	0.168069	0.866529
Plasma SM C23	15.2752	14.8025	4.28013	15.1315	14.9367	4.40204	-0.00376978	0.0253953	-0.148444	0.881992
CSF Cer Total	4.71842	4.50375	2.06742	4.6856	4.5	1.35601	-0.00665501	0.0574178	-0.115905	0.907728
SAA, alpha-synuclein seed amplification assay; CSF, cerebrospinal fluid; p-tau, phosphorylated tau; aSyn, alpha-synuclein; t-tau, total tau; Ab, beta-amyloid; GL2, lactosylceramide; BMP, bis(monoacylglycerol)phosphate; Cer, ceramide; SM, sphingomyelin; GALC, galactosylceramidase; GLA, alpha-galactosidase A; NfL, neurofilament light chain; ASM, acid sphingomyelinase; GAA, acid alpha-glucosidase.
